# Feasibility and Psychological Outcomes of a Clinical Meditation Intervention for Patients with Cancer: A Mixed-Methods Pilot Study

**DOI:** 10.64898/2026.11.11.26367801

**Authors:** Atsushi Niida, Tomoko Koshiyama, Keisuke Baba, Gota Fujisawa, Naomi Iwane, Daien Ohshita, Dai Shida, Narikazu Boku

**Affiliations:** Laboratory of Molecular Medicine, Human Genome Center, The Institute of Medical Science, The University of Tokyo, Tokyo, Japan; Clinical Meditation Education and Research Institute, Hida-Senkoji Temple, Takayama, Japan; Department of Oncology and General Medicine, IMSUT Hospital, The Institute of Medical Science, The University of Tokyo, Tokyo, Japan; School of Health and Nursing Science, Wakayama Medical University, Wakayama, Japan; Division of Frontier Surgery, The Institute of Medical Science, The University of Tokyo, Tokyo, Japan

**Keywords:** cancer patients, meditation, spiritual well-being, posttraumatic growth, mindfulness, qualitative research, thematic analysis, convergent mixed-methods design

## Abstract

**Background:** Psychological care is an important component of cancer care, addressing psychological distress and supporting patients as they cope with illness. Meditation-based approaches, including mindfulness-based interventions (MBIs), have been incorporated into supportive cancer care internationally. Clinical Meditation (Rinsho Meiso-ho), a meditation method developed in Japan, integrates traditional Buddhist meditation with a contemporary medical care perspective. However, its feasibility and psychological outcomes in patients with cancer have not been sufficiently studied.

**Objective:** This study aimed to evaluate the feasibility of a Clinical Meditation intervention and to explore psychological outcomes and participants’ experiences among patients with cancer who were receiving or scheduled to receive pharmacotherapy at the time of recruitment.

**Methods:** This single-arm pilot study used a convergent mixed-methods design to evaluate an 8-week program consisting of a 4-week structured phase (1 face-to-face session and 3 brief online group sessions, with prescribed home practice) and a 4-week self-directed phase (1 individual online session, with voluntary home practice). Feasibility was assessed descriptively using retention, attendance, practice frequency, and poststudy feedback. Anxiety, depression, insomnia, fatigue, spiritual well-being (SWB), and posttraumatic growth (PTG) were assessed at baseline, 4 weeks, and 8 weeks. Changes were examined using Friedman tests and exact Wilcoxon signed-rank tests, with adjustment for multiple comparisons. Free-text responses were analyzed thematically and integrated with questionnaire findings at the participant level.

**Results:** Eleven patients were enrolled; 9 (81.8%) completed the 4-week assessment and 8 (72.7%) completed the 8-week assessment. Median practice frequency declined from 5–6 days per week during the structured first month to 3–4 days per week during the self-directed second month (P=.031). Quantitative analyses included 9 participants, of whom 8 completed all 3 assessments; qualitative analyses included 8 participants. SWB and PTG showed significant overall changes (adjusted P=.02 and P=.04, respectively). SWB was higher than baseline at 4 weeks (adjusted P=.012), but the difference was not significant at 8 weeks. PTG was higher than baseline at both 4 and 8 weeks (both adjusted P=.047). No significant changes were observed in anxiety, depression, insomnia, or fatigue. Five themes were identified, encompassing experiences such as relaxation, greater distance from rumination, and meditation as a source of support. Participants’ accounts generally aligned with increases in SWB and PTG scores, although perceived benefits did not always correspond to changes in all questionnaire measures.

**Conclusions:** This mixed-methods pilot study suggests that Clinical Meditation may be feasible and acceptable for patients with cancer, although sustaining meditation practice remains challenging. Exploratory increases in SWB and PTG warrant further investigation. Larger controlled studies, comparisons with established MBIs, and deeper qualitative research are needed to evaluate outcomes and clarify the distinctive features of Clinical Meditation.
