## Supplementary material for "Feasibility and Psychological Outcomes of a Clinical Meditation Intervention for Patients with Cancer: A Mixed-Methods Pilot Study": Multimedia Appendix 4: Qualitative Codebook

### Sheet: README
Qualitative Codebook
Feasibility and Psychological Outcomes of a Clinical Meditation Intervention for Patients with Cancer: A Mixed-Methods Pilot Study
Overview
This workbook documents the codebook and theme structure used in the thematic analysis of free-text responses. Free-text responses were collected at 3 time points (Pre, baseline; Mid, 4 weeks; Post, 8 weeks) in response to 2 open-ended questions:
Q1 (Pre, Mid, Post): “In addition to the above questions, please freely describe anything you have noticed recently about your own state of mind.”
Q2 (Mid, Post): “Please freely describe any insights you have gained, or changes you have felt, through your meditation practice.”
Data: 8 participants, 34 free-text responses, 72 coded passages (code assignments). A single response could receive more than 1 code.
Analysis was based on the 6-phase thematic analysis approach of Braun and Clarke; see the manuscript Methods for details of LLM-assisted candidate coding, researcher cross-checking, and methodologist review.
Sheets
Theme_Structure — The 5 themes and 2 subthemes reported in the manuscript and their constituent codes.
Codebook — All 22 codes, ordered by theme, with definition, inclusion and exclusion criteria, all coded passages (English translation), and occurrence by time point.
Notes
1. Subthemes (Theme 1sub, Theme 3sub) are nested within their parent themes. Codes listed for a parent theme do not include those of its subtheme.
2. Themes were not weighted by code frequency, and low-frequency codes were retained as meaningful aspects of participants' experience (n=8; exploratory data). The distribution of themes by participant and time point is shown in Figure 4 of the manuscript and Figure S6 in Multimedia Appendix 2.
3. Coded passages were translated from Japanese into English using an LLM, and the translations were checked by AN. Names of individuals and potentially identifying details have been removed.
4. Only the coded segment of each response is shown; full free-text responses are not included in order to protect participant privacy.
5. Patient_H did not provide free-text responses and is therefore not included.

### Sheet: Theme_Structure
Table. Themes, subthemes, and constituent codes
Theme	Theme / subtheme name	Parent theme	Description	Constituent codes
Theme 1	Uncontrollable anxiety and rumination	—	Anxiety, fear, and rumination related to cancer and its treatment, including self-critical reactions to one's own thoughts; most common at Pre.	T1-01 Illness-related anxiety and fear T1-02 Shame and self-criticism T1-03 Rumination and information overload
Theme 1sub	└ Concern about the practice of meditation itself	Theme 1	Concern that meditation itself might have adverse effects (eg, on sleep) or could not be sustained, as distinct from illness-related anxiety.	T1sub-01 Concern about meditation practice (adverse effects or sustainability)
Theme 2	Relaxation through attention to breath and body	—	Physical and mental relaxation experienced through attention to the breath and body, including breath awareness carried into daily life and improved sleep.	T2-01 Awareness of breath T2-02 Relaxation and release of tension T2-03 Deep breathing in everyday life T2-04 Improved sleep
Theme 3	Disengagement from rumination and the attainment of calmness	—	Reduced time spent dwelling on illness-related thoughts and the attainment of inner calm; the only theme identified in all participants.	T3-01 Calmness and equanimity T3-02 Reduced rumination
Theme 3sub	└ The observing self and acceptance	Theme 3	Learning to observe one's own mind non-judgmentally, pause thinking, and accept oneself and one's situation as they are (metacognitive awareness and decentering).	T3sub-01 Observing self (inner witness) T3sub-02 Pausing thought T3sub-03 Acceptance of things as they are T3sub-04 Broadmindedness and widened perspective
Theme 4	Existential and transcendent awareness beyond life and death	—	Insight into the meaning of life, death, and suffering, and experiences of oneness with a larger life or the universe; identified in a single participant (deviant case).	T4-01 Existential insight into life and death T4-02 Transcendent or cosmic experience
Theme 5	Internalization as a source of psychological support, extending into daily life	—	Meditation established as a daily practice and an inner resource that participants could rely on, with effects extending to relationships, gratitude, hope, and concentration.	T5-01 Integration into daily life T5-02 Confidence in meditation as a coping tool T5-03 Improved social functioning T5-04 Gratitude and connectedness T5-05 Hope and positive plans for the future T5-06 Improved concentration and cognitive function
Subthemes are nested within their parent themes; codes listed for a parent theme do not include those of its subtheme. Theme names correspond to the manuscript (Results, Qualitative Findings).

### Sheet: Codebook
Table. Codebook for the thematic analysis of free-text responses
Theme	Code ID	Code	Definition	Inclusion criteria	Exclusion criteria	Coded passages (English translation)
Theme 1: Uncontrollable anxiety and rumination	T1-01	Illness-related anxiety and fear	Feelings of anxiety, fear, or threat related to cancer or its treatment.	Anxiety about side effects, fear of recurrence, fear of death, anxiety about the future, etc.	General everyday stress unrelated to the illness.	“I am tired of confronting the sudden fear and memories of unpleasant past events that come to mind… I sometimes feel as though I am being carried on a conveyor belt toward the end.” (Patient_A, Pre, Q1) “Anxiety about side effects was substantial at the start of treatment.” (Patient_C, Pre, Q1) “I sometimes feel a sudden anxiety about the future.” (Patient_D, Pre, Q1) “I feel anxious about the w…
	T1-02	Shame and self-criticism	Embarrassment or negative self-evaluation regarding one's own thoughts, feelings, or behavior.	Self-critical statements such as “I am ashamed of myself for thinking this way.”	Criticism of others; negative evaluations of the hospital or health care providers.	“The hospital is undoubtedly treating me well, yet I feel ashamed that I imagine such terrible things.” (Patient_A, Pre, Q1)
	T1-03	Rumination and information overload	Absorption in illness-related thinking or information seeking that paradoxically heightens anxiety.	Excessive searching for information, brooding, looping thoughts.	Accounts in which information seeking was described as helpful.	“For a while I sought too much information about how to cure my illness and spent my days unable to settle my mind.” (Patient_C, Mid, Q1) “I used to look things up about my illness a lot… At times I became absorbed in looking things up, and since the information I came across was not always good, I sometimes ended up brooding instead.” (Patient_D, Mid, Q2)
Theme 1sub: Concern about the practice of meditation itself	T1sub-01	Concern about meditation practice (adverse effects or sustainability)	Anxiety or concern about possible adverse effects of meditation or about one's ability to keep practicing.	Concerns about effects of meditation on sleep or physical condition, or about whether one can continue the practice.	Illness- or treatment-related anxiety (T1-01); everyday anxieties unrelated to meditation.	“Since I sometimes wake up in the middle of the night when I meditate, I feel anxious about whether I can continue.” (Patient_I, Pre, Q1)
Theme 2: Relaxation through attention to breath and body	T2-01	Awareness of breath	Experience of focusing on or becoming aware of the breath during meditation.	Expressions such as “directing attention to the breath” or “I am breathing out / I am breathing in.”	Deep breathing that has become an everyday habit (T2-01 is limited to experience during meditation; integration into daily life is coded T2-03).	“I learned that it is important to focus my attention on the flow of the breath in and out, noting ‘I am breathing out’ and ‘I am breathing in.’” (Patient_C, Mid, Q2)
	T2-02	Relaxation and release of tension	Release of physical and mental tension through meditation.	Expressions such as “my tension eases,” “my mind and body relax,” or “loosening.”	Accounts clearly distinguishable as improved sleep (T2-04) or calmness (T3-01).	“Through the loosening meditation, I faced my feelings as they were, and by the end of meditation my mind and body were relaxed and I experienced a more positive frame of mind.” (Patient_C, Mid, Q2) “I felt that I was getting a kind of rest different from sleep.” (Patient_F, Mid, Q2) “Meditating seems to ease my tension.” (Patient_G, Mid, Q1) “After meditating, my mind and body feel more relaxed.…
	T2-03	Deep breathing in everyday life	Awareness of breathing having become routine in situations outside meditation.	Expressions such as “I take deep breaths more often in daily life” or “I am more often conscious of my breathing.”	Breath experience during meditation sessions (T2-01).	“Bringing attention to my breath and taking deep breaths has become more common in daily life.” (Patient_D, Mid, Q2)
	T2-04	Improved sleep	Improvement in sleep quality or quantity through meditation practice.	Expressions such as “I fall asleep more easily,” “I sleep longer,” or meditating at night.	Sleep attributable simply to fatigue.	“After meditating… I feel I fall asleep more easily. For several years I used to wake at around 3 a.m., but recently I wake at around 5 a.m. and have become able to sleep 7–8 hours.” (Patient_C, Post, Q2)
Theme 3: Disengagement from rumination and the attainment of calmness	T3-01	Calmness and equanimity	Attainment of inner calm, composure, or stability.	Expressions such as “became calmer,” “settled down,” or “relieved.”	Relief attributable to an improvement in external circumstances (a situational change rather than a psychological transformation).	“With my physician's advice and encouragement, I feel I have come through 7 courses in a relatively calm state of mind.” (Patient_C, Pre, Q1) “Compared with the time of diagnosis and before surgery, I now think about my illness less, and my mind has become calmer.” (Patient_D, Pre, Q1) “As I practiced it, I regained my composure.” (Patient_C, Mid, Q1) “Previously I felt restless even when thinkin…
	T3-02	Reduced rumination	Decrease in the time or frequency spent thinking about the illness or worries.	Expressions such as “I spend less time thinking about it” or “I no longer dwell on it.”	Simply being too busy to think, when not explicitly framed as a psychological change.	“I now think about my illness less.” (Patient_D, Pre, Q1) “There are still times when my mental state is poor, but I no longer dwell on it as much.” (Patient_A, Mid, Q1) “I seem to be able to avoid brooding too much.” (Patient_A, Mid, Q2) “…there is no need to be troubled…” (Patient_B, Mid, Q2) “The time I spend thinking about my illness has decreased further.” (Patient_D, Mid, Q1) “There is no p…
Theme 3sub: The observing self and acceptance	T3sub-01	Observing self (inner witness)	A sense of another self that observes one's own thoughts and emotions from a distance.	Expressions such as “another self,” “an observing self,” or “an inner calm presence.”	Mere objectivity (T3sub-01 applies specifically when a sense of “another self” is present).	“I came to know another version of myself within, one calm enough to accept and embrace everything; even when my mind is not calm, I can regain calm by being aware of its presence.” (Patient_A, Post, Q2)
	T3sub-02	Pausing thought	Experience of stopping thinking through meditation and returning to the present moment.	Expressions such as “pausing my thinking” or “bringing my thoughts back to the present.”	Mere distraction or change of mood.	“Since starting meditation, I feel I have become able to pause my thinking and bring my thoughts back to the present moment.” (Patient_D, Mid, Q2)
	T3sub-03	Acceptance of things as they are	Adoption of an attitude of accepting oneself, the illness, or one's circumstances as they are.	Expressions such as “accept things as they are,” “not dragging things along,” or “letting go.”	Resignation or helplessness (ie, acceptance that is not active).	“Through meditation, I have gained a way to accept the state of my mind as it is, and at times to set it aside for a while.” (Patient_A, Mid, Q2) “I feel I have become able to accept myself as I am.” (Patient_C, Mid, Q1) “…it will work out somehow.” (Patient_G, Mid, Q2) “…another version of myself within, one calm enough to accept and embrace everything.” (Patient_A, Post, Q2) “I feel I was able,…
	T3sub-04	Broadmindedness and widened perspective	Becoming more tolerant or gaining a broader perspective than before.	Expressions such as “became more easygoing” or “can see things objectively.”	Where the account overlaps with T3-01 (calmness), T3sub-04 is assigned only when the main emphasis is on perspective or tolerance.	“I feel I have become more easygoing than before I became ill.” (Patient_E, Post, Q1)
Theme 4: Existential and transcendent awareness beyond life and death	T4-01	Existential insight into life and death	Deep realization or a change in understanding regarding the meaning of life, death, or suffering.	Expressions such as “I found my own answer to why people are born and die” or “I will not let go of being alive here and now.”	Mere description of disease status.	“I can feel the meaning of Masakazu Nakai's words—not to let go of being alive, here and now—with my body rather than my head.” (Patient_B, Pre, Q1) “When I meditate deeply, I feel I have arrived at my own answer to the worries and anguish of my youth, and to why people are born and die.” (Patient_B, Mid, Q1) “I am being sustained by a great life force that runs from the center of the earth to th…
	T4-02	Transcendent or cosmic experience	Experiences beyond ordinary self-consciousness, such as a sense of oneness with the universe, a greater life, or nature.	Expressions such as “one with the universe,” “sustained by a great life,” or “an inner voice.”	Mere relaxation experiences.	“I feel I can hear an inner voice telling me that I am being sustained by a great life force that runs from the center of the earth to the edge of the universe.” (Patient_B, Mid, Q2) “I sometimes feel a sense of reassurance, as though I have become one with the mysterious power of the great universe.” (Patient_B, Post, Q2)
Theme 5: Internalization as a source of psychological support, extending into daily life	T5-01	Integration into daily life	Accounts of meditation having become established as a daily habit or routine.	Expressions such as “a daily habit,” “incorporate it into my life,” or “I can do it anytime.”	Temporary or one-off practice.	“I would like to continue incorporating meditation into my daily life.” (Patient_C, Mid, Q2) “Even so, I was grateful that I could meditate even while in bed.” (Patient_B, Post, Q1) “I joined the meditation sessions in the latter half of chemotherapy and have continued meditating since.” (Patient_C, Post, Q1) “Recently, when I forget to meditate during the day, I notice it when I go to bed at nig…
	T5-02	Confidence in meditation as a coping tool	Self-efficacy or reassurance that one can become calm whenever needed.	Expressions such as “a protective charm for the mind,” “tranquilizer,” or “support.”	Descriptions of transient effects only (restricted to accounts accompanied by confidence or self-efficacy).	“Even when my mind is not calm, I can regain calm by being aware of its presence.” (Patient_A, Post, Q2) “Even so, I was grateful that I could meditate even while in bed.” (Patient_B, Post, Q1) “Meditation seems to have become my tranquilizer.” (Patient_C, Post, Q2) “It has become something like a protective charm for the mind.” (Patient_D, Post, Q2) “Knowing that I can always find calm through m…
	T5-03	Improved social functioning	Improvement in engagement with others or in the performance of social roles.	Expressions such as “my relationships improved” or “I became better at solving problems.”	Descriptions of internal change only.	“I have become better than before at offering my own solutions to conflicts involving people close to me, in ways that do not burden them.” (Patient_A, Post, Q1)
	T5-04	Gratitude and connectedness	Feelings of gratitude toward, or deepened bonds with, health care providers, family, or others.	Expressions such as “I am grateful,” “they supported me,” or “connection.”	Mere formal expressions of thanks (restricted to accounts with emotional depth).	“I have received advice and words of encouragement from my physician.” (Patient_C, Pre, Q1) “Thank you very much for your guidance.” (Patient_C, Mid, Q2) “I am grateful that I am able to work.” (Patient_I, Mid, Q1) “I am very grateful for the advice my physician gave me several times during treatment… a trip to express my gratitude to my husband and second daughter, who have supported me ever sin…
	T5-05	Hope and positive plans for the future	Expressions of hope for the future or concrete forward-looking plans.	Future-oriented statements such as “I want to…,” “I am making plans for…,” or “from now on….”	Mere descriptions of treatment schedules.	“I am now writing down the things I want to do from now on. Among them is ‘a family trip next spring,’ and I am now making plans for it.” (Patient_C, Post, Q1) “I will do my best to keep it up on my own.” (Patient_I, Post, Q2)
	T5-06	Improved concentration and cognitive function	Descriptions of improved attention or concentration.	Expressions such as “my concentration increased” or “my mind is clearer.”	Mere improvement in mood.	“My concentration has increased.” (Patient_E, Post, Q2)
All coded passages are listed for each code, ordered by time point. Only the segment of each response relevant to the code is shown; a response assigned more than 1 code may appear under several codes. Passages are the authors' English translations of Japanese free-text responses; potentially identifying details have been removed (“…” marks omitted text). Format: (participant, time point, questio…
